# Histone H3 lysine 27 acetylation profile undergoes two global shifts in undernourished children and suggests one-carbon metabolite insufficiency

**DOI:** 10.1101/2021.06.11.21258783

**Authors:** Kristyna Kupkova, Savera J. Shetty, Rashidul Haque, William A. Petri, David T. Auble

## Abstract

**Background:** Stunting is a condition in which a child does not reach their full growth potential due to chronic undernutrition. It arises during the first two years of a child’s life and is associated with developmental deficiencies and life-long health problems. Current interventions provide some benefit, but new approaches to prevention and treatment grounded in a molecular understanding of stunting are needed. Epigenetic analyses are critical as they can provide insight into how signals from a poor environment lead to changes in cell function.

**Results:** Here we profiled histone H3 acetylation on lysine 27 (H3K27ac) in peripheral blood mononuclear cells (PBMCs) of 18-week-old and one-year-old children living in an urban slum in Dhaka, Bangladesh. We show that 18-week-old children destined to become stunted have elevated levels of H3K27ac overall, functional analysis of which indicates activation of the immune system and stress response pathways as a primary response to a poor environment with high pathogen load. Conversely, overt stunting at 1-year-of age is associated with globally reduced H3K27ac that is indicative of metabolic rewiring and downregulation of the immune system and DNA repair pathways that are likely secondary responses to chronic exposure to a poor environment with limited nutrients. The results from one-year-old children also point toward deficiency in one-carbon metabolism, which is further supported by integrative analysis with results from histone H3 trimethylation on lysine 4 (H3K4me3).

**Conclusions:** The epigenomes of stunted children undergo two global changes in H3K27ac within their first year of life, which are associated with probable initial hyperactive immune responses followed by reduced metabolic capacity. Limitation of one-carbon metabolites may play a key role in the development of stunting. Trial registration: ClinicalTrials.gov NCT01375647. Registered 17 June 2011, retrospectively registered.
