## Additional file 1 for "Histone H3 lysine 27 acetylation profile undergoes two global shifts in undernourished children and suggests one-carbon metabolite insufficiency"

### Sheet: Table1_usedSamples
Table S1. List of samples and associated metadata.
Child dbGaP Subject ID	H3K27ac dataset for 18-week-old child	H3K27ac dataset for 1year-old child	Sex	Phenotype at 1 year	HAZ birth	HAZ 18 weeks	HAZ 1 year	∆HAZ 18 weeks	∆HAZ 1 year
db0063	✓		M	control	0.52	0.22	-0.17	-0.3	-0.69
db0924		✓	F	control	0.27	-0.19	-0.68	-0.46	-0.95
db1120	✓	✓	M	stunted	-0.06	-1.11	-2.3	-1.05	-2.24
db1709	✓		F	stunted	-0.76	-2.34	-3.11	-1.58	-2.35
db1925		✓	M	stunted	-1.66	-2.97	-3.71	-1.31	-2.05
db2571		✓	F	stunted	-1.71	-1.86	-3.24	-0.15	-1.53
db2596		✓	F	control	0.61	0.32	0.38	-0.29	-0.23
db2613	✓		F	control	0.36	0.58	1.22	0.22	0.86
db2811		✓	F	stunted	-2.03	-2.62	-3.2	-0.59	-1.17
db2939	✓	✓	F	stunted	-1.56	-2.14	-3.11	-0.58	-1.55
db3461	✓		F	stunted	-1.81	-1.88	-2.88	-0.07	-1.07
db3821		✓	M	control	-0.48	-1.05	0.11	-0.57	0.59
db4064		✓	F	control	-0.46	-0.2	-0.53	0.26	-0.07
db4113		✓	F	control	0.27	0.27	-0.51	0	-0.78
db4462		✓	M	stunted	-2.85	-4.01	-4.25	-1.16	-1.4
db5113	✓	✓	F	control	0.54	0.93	0.56	0.39	0.02
db5287	✓		M	control	-0.81	-0.31	0.25	0.5	1.06
db5574		✓	M	control	0.33	-0.37	-0.05	-0.7	-0.38
db5593		✓	M	control	-0.98	-0.4	-0.04	0.58	0.94
db5879	✓		M	stunted	-2.49	-3.16	-2.63	-0.67	-0.14
db6560		✓	M	stunted	0.12	-2.24	-3.01	-2.36	-3.13
db6561	✓		F	control	-0.35	0.28	-0.6	0.63	-0.25
db6596	✓		F	control	-0.53	0.01	0.21	0.54	0.74
db7631		✓	F	stunted	-2.08	-3.1	-3.76	-1.02	-1.68
db7669		✓	F	stunted	-1.36	-1.8	-2.67	-0.44	-1.31
db8078	✓	✓	M	control	0.41	1.65	1.6	1.24	1.19
db8425		✓	M	control	-0.48	1.2	0.84	1.68	1.32
db8613		✓	M	stunted	-1.48	-2.79	-4.22	-1.31	-2.74
db8736	✓		F	stunted	-0.4	-0.92	-2.5	-0.52	-2.1
db9649		✓	F	stunted	-2.25	-2.42	-3.23	-0.17	-0.98
db9661	✓		M	stunted	-0.24	-1.34	-2.3	-1.1	-2.06
db9873		✓	M	control	0.03	0.19	-0.13	0.16	-0.16
