## Additional file 3 for "Histone H3 lysine 27 acetylation profile undergoes two global shifts in undernourished children and suggests one-carbon metabolite insufficiency"

### Sheet: Sheet1
Table S2. Pre-processing results.
Child dbGaP Subject ID	Sample	HAZ at birth	HAZ at 18 weeks	HAZ at 1 year	∆HAZ 18 weeks	∆HAZ 1 year	Sex	phenotype at 1 year	Total number of reads	Number or reads that mapped to hg19	Number or reads that mapped to hg19 after filtering ENCODE blacklisted sites	Percentage of reads that mapped to hg19 after filtering ENCODE blacklisted sites	Number or reads that mapped to dm6	Number or reads that mapped to dm6 after filtering ENCODE blacklisted sites	Percentage of reads that mapped to dm after filtering ENCODE blacklisted sites	Number of dm6 reads after correction	Normalization factor used in differential analysis	# of peaks	# of superenhancers	# of enhancers
db0063	H3K27ac_18wk	0.52	0.22	-0.17	-0.3	-0.69	M	control	55527011	52601987	52091510	94.7325	552172	540001	0.995	629055	1.25811	37485	931	15005
db0924	H3K27ac_52wk	0.27	-0.19	-0.68	-0.46	-0.95	F	control	50198989	46162694	45462961	91.9575	645410	632027	1.285	632276	1.26455	33372	871	13108
db1120	H3K27ac_18wk	-0.06	-1.11	-2.3	-1.05	-2.24	M	stunted	62662825	59519179	59028662	94.9825	229658	223474	0.3675	453768	0.907536	35634	938	13692
db1120	H3K27ac_52wk	-0.06	-1.11	-2.3	-1.05	-2.24	M	stunted	52929146	50254991	49714533	94.945	641246	627265	1.21	671268	1.34254	45860	996	17249
db1709	H3K27ac_18wk	-0.76	-2.34	-3.11	-1.58	-2.35	F	stunted	44218033	41254243	40816074	93.295	548070	535826	1.24	455968	0.911936	32266	798	11499
db1925	H3K27ac_52wk	-1.66	-2.97	-3.71	-1.31	-2.05	M	stunted	58102991	55126726	53918091	91.9575	555688	543191	0.9575	682334	1.36467	37063	835	14922
db2571	H3K27ac_52wk	-1.71	-1.86	-3.24	-0.15	-1.53	F	stunted	59445278	55741732	55153995	93.7725	643938	630565	1.0825	796866	1.59373	43495	1207	17533
db2596	H3K27ac_52wk	0.61	0.32	0.38	-0.29	-0.23	F	control	65649624	63459956	62108475	96.665	188856	184511	0.29	484631	0.969262	34909	1239	13676
db2613	H3K27ac_18wk	0.36	0.58	1.22	0.22	0.86	F	control	50168514	46996627	46632722	93.6775	605427	592037	1.205	591289	1.18258	32442	685	12321
db2811	H3K27ac_52wk	-2.03	-2.62	-3.2	-0.59	-1.17	F	stunted	71375284	67565289	66348517	94.66	249809	243437	0.35	695010	1.39002	37233	657	14488
db2939	H3K27ac_18wk	-1.56	-2.14	-3.11	-0.58	-1.55	F	stunted	61294645	56713657	56074181	92.5975	527373	515421	0.8625	721560	1.44312	42966	1033	16523
db2939	H3K27ac_52wk	-1.56	-2.14	-3.11	-0.58	-1.55	F	stunted	52594475	49931723	49331204	94.935	460896	451349	0.878	487013	0.974026	38009	739	15042
db3461	H3K27ac_18wk	-1.81	-1.88	-2.88	-0.07	-1.07	F	stunted	58321826	53572603	52776320	91.9075	503503	492286	0.865	634869	1.26974	44680	930	16680
db3821	H3K27ac_52wk	-0.48	-1.05	0.11	-0.57	0.59	M	control	69665780	66582523	65107939	95.575	328496	321214	0.47	725452	1.4509	41118	947	15664
db4064	H3K27ac_52wk	-0.46	-0.2	-0.53	0.26	-0.07	F	control	56961455	53152932	52363928	93.315	188828	184501	0.33	291561	0.583122	29785	706	11418
db4113	H3K27ac_52wk	0.27	0.27	-0.51	0	-0.78	F	control	60829742	57297773	56250360	94.16	185966	181624	0.29	359167	0.718334	34369	910	13158
db4462	H3K27ac_52wk	-2.85	-4.01	-4.25	-1.16	-1.4	M	stunted	63742094	60093795	58878177	91.9575	259385	253426	0.4075	508171	1.01634	32350	796	12247
db5113	H3K27ac_18wk	0.54	0.93	0.56	0.39	0.02	F	control	54303883	43196703	42374212	79.5475	541493	529419	0.9975	596193	1.19239	27879	862	10656
db5113	H3K27ac_52wk	0.54	0.93	0.56	0.39	0.02	F	control	49372646	46960919	46130154	95.115	317465	310658	0.6425	292141	0.584282	30502	865	11174
db5287	H3K27ac_18wk	-0.81	-0.31	0.25	0.5	1.06	M	control	52163493	49233419	48252708	94.3825	463809	453233	0.89	482390	0.96478	28610	521	10612
db5574	H3K27ac_52wk	0.33	-0.37	-0.05	-0.7	-0.38	M	control	44314778	42277522	41828514	95.4025	541556	529724	1.22	449417	0.898834	45121	1001	16950
db5593	H3K27ac_52wk	-0.98	-0.4	-0.04	0.58	0.94	M	control	61687510	59192195	58286572	95.958	312479	305802	0.51	516166	1.03233	40588	1190	16121
db5879	H3K27ac_18wk	-2.49	-3.16	-2.63	-0.67	-0.14	M	stunted	41874503	39816315	39229215	95.0825	479259	468779	1.145	361937	0.723874	29440	645	11215
db6560	H3K27ac_52wk	0.12	-2.24	-3.01	-2.36	-3.13	M	stunted	67248584	63968576	62723516	95.1225	373714	365291	0.555	707608	1.41522	26940	620	10024
db6561	H3K27ac_18wk	-0.35	0.28	-0.6	0.63	-0.25	F	control	57481290	52882588	51860644	92.0475	339455	332229	0.59	452833	0.905666	32324	717	12670
db6596	H3K27ac_18wk	-0.53	0.01	0.21	0.54	0.74	F	control	50527944	45510125	44539299	90.125	682813	667931	1.3525	675622	1.35124	26253	549	9628
db7631	H3K27ac_52wk	-2.08	-3.1	-3.76	-1.02	-1.68	F	stunted	57623556	54160678	53752072	93.99	930440	910565	1.615	1047109	2.09422	32654	602	13169
db7669	H3K27ac_52wk	-1.36	-1.8	-2.67	-0.44	-1.31	F	stunted	69156840	66433695	65312054	96.06	228453	223484	0.33	612542	1.22508	37984	1041	14726
db8078	H3K27ac_18wk	0.41	1.65	1.6	1.24	1.19	M	control	62619653	58562684	57441380	93.5725	456480	446021	0.73	679623	1.35925	34473	795	13664
db8078	H3K27ac_52wk	0.41	1.65	1.6	1.24	1.19	M	control	44062594	41497440	40031734	94.178	337252	328932	0.77	245172	0.490344	23436	527	8404
db8425	H3K27ac_52wk	-0.48	1.2	0.84	1.68	1.32	M	control	69680496	66682317	65457619	95.6975	173749	169888	0.25	572622	1.14524	34117	666	13450
db8613	H3K27ac_52wk	-1.48	-2.79	-4.22	-1.31	-2.74	M	stunted	68289281	65712957	65173129	96.2275	499567	488296	0.73	859853	1.71971	46044	1193	18536
db8736	H3K27ac_18wk	-0.4	-0.92	-2.5	-0.52	-2.1	F	stunted	56068008	52511389	51617896	93.71	522931	511856	0.9325	609440	1.21888	35634	848	13042
db9649	H3K27ac_52wk	-2.25	-2.42	-3.23	-0.17	-0.98	F	stunted	61971437	58860022	58091464	94.9775	313605	306397	0.51	523936	1.04787	42209	979	17086
db9661	H3K27ac_18wk	-0.24	-1.34	-2.3	-1.1	-2.06	M	stunted	42297411	40003829	39406278	94.5775	479032	468593	1.13	364731	0.729462	29202	622	11152
db9873	H3K27ac_52wk	0.03	0.19	-0.13	0.16	-0.16	M	control	71029770	67361575	66310923	94.8375	369185	360985	0.52	804872	1.60974	42132	1194	16664
